# Blood Immuno-metabolic Biomarker Signatures of Depression and Affective Symptoms in Young Adults

**DOI:** 10.1101/2024.06.03.24308351

**Authors:** Nicholas A Donnelly, Ruby SM Tsang, Éimear M Foley, Holly Fraser, Aimee L Hanson, Golam M Khandaker

## Abstract

**Background:** Depression is associated with alterations in immuno-metabolic biomarkers, but it remains unclear whether these alterations are limited to specific markers, and whether there are subtypes of depression and depressive symptoms which are associated with specific patterns of immuno-metabolic dysfunction.

**Methods:** To investigate whether immuno-metabolic biomarkers could be used to profile subtypes of depression, we applied regression, clustering, and machine learning to a dataset comprising depression diagnosis, depressive and anxiety symptoms, and blood-based immunological and metabolic biomarkers (n=118). We measured inflammatory proteins, cell count, lipids, hormones, and metabolites from up to n=4161 participants (2363 female, 337 with depression) aged 24 years from the Avon Longitudinal Study of Parents and Children birth cohort.

**Results:** Depression at age 24 was associated with both altered concentrations of immuno-metabolic markers, and increased extreme-valued inflammatory markers. Inflammatory and metabolic biomarkers show distinct, opposing associations with somatic and anxiety symptoms. We identified two latent components representing the relationship between blood biomarkers, symptoms, and covariates, one characterised by higher somatic symptoms and inflammatory markers (neutrophils, WBC, IL-6), and the other characterised by higher anxiety and worry and lower inflammatory markers (CRP, WBC, IL-6). Individuals with higher somatic-inflammatory component scores had greater depressive symptoms severity over the next five years. Immuno-metabolic biomarkers predicted depression diagnosis (Balanced Accuracy=0.580) and depression with high somatic symptoms (Balanced Accuracy=0.575) better than chance, but not depression with high anxiety symptoms (Balanced Accuracy=0.479).

**Conclusions:** Alterations in immuno-metabolic homeostasis is present in young adults with depression well before the typical age of onset of cardiometabolic diseases. The relationships between affective symptoms and blood immunometabolic biomarkers indicate two biotypes of depressive symptoms (somatic-inflamed vs anxious-non-inflamed). These patterns are relevant for prognosis and prediction, highlighting the potential usefulness of immuno-metabolic biomarkers for depression subtyping.

**Highlights:**

- Immuno-metabolic biomarkers show varying, opposing associations with somatic, mood and anxiety symptoms.
- Depression diagnosis and fatigue are associated with increased extreme-valued inflammatory markers.
- Two latent components (somatic-inflamed *vs* anxious-non-inflamed) represent the relationship between biomarkers, symptoms and key covariates.
- Higher somatic-inflamed scores are associated with greater depressive symptom severity in follow-up.
- Immuno-metabolic biomarkers predict depression and depression with high somatic symptoms, but not high anxiety symptoms, better than chance.
