## supplementary table 1 for "Blood Immuno-metabolic Biomarker Signatures of Depression and Affective Symptoms in Young Adults"

### Sheet: Sheet1
Immunometabolic Variable	Abbreviated name	Uniprot ID	Average value (SD): Male	Average value (SD): Female	Depression Association: Unadjusted [95% CI]	Depression Association: Adjusted [95% CI]	Cluster ID
Adenosine Deaminase - NPX values log2 scale, Focus@24	ada	P00813	6.587 (0.375)	6.398 (0.373)	-0.012 [-0.023, 0]	-0.008 [-0.02, 0.004]	1
Alanine aminotransferase U/L, Focus@24	alt	P24298	32.688 (21.839)	21.305 (21.328)	-0.017 [-0.029, -0.005]	-0.015 [-0.028, -0.002]	1
Artemin - NPX values log2 scale, Focus@24	artn	Q5T4W7	0.968 (0.525)	0.999 (0.561)	-0.003 [-0.015, 0.009]	-0.006 [-0.018, 0.007]	2
Aspartate aminotransferase U/L, Focus@24	ast	P17174	30.591 (26.681)	25.13 (19.195)	-0.018 [-0.031, -0.005]	-0.01 [-0.024, 0.003]	1
Axin-1 - NPX values log2 scale, Focus@24	axin1	O15169	3.48 (0.695)	3.405 (0.654)	-0.002 [-0.014, 0.009]	-0.004 [-0.015, 0.008]	1
Basophils 10^9/L, Focus@24	basophils	NA	0.038 (0.019)	0.038 (0.019)	0 [-0.011, 0.011]	-0.001 [-0.012, 0.01]	1
Beta-nerve growth factor - NPX values log2 scale, Focus@24	beta_ngf	P01138	-0.01 (0.108)	-0.016 (0.124)	-0.009 [-0.021, 0.004]	-0.006 [-0.018, 0.006]	1
Caspase-8 - NPX values log2 scale, Focus@24	casp8	Q14790	2.769 (0.548)	2.645 (0.53)	0.001 [-0.01, 0.012]	0.003 [-0.009, 0.014]	2
C-X-C motif chemokine 11 (Eotaxin-1) - NPX values log2 scale, Focus@24	ccl11	P51671	9.603 (0.248)	9.339 (0.327)	-0.008 [-0.019, 0.003]	0.005 [-0.008, 0.017]	3
C-C motif chemokine 19 - NPX values log2 scale, Focus@24	ccl19	Q99731	9.372 (0.624)	9.343 (0.668)	0.004 [-0.007, 0.015]	-0.001 [-0.012, 0.011]	3
C-C motif chemokine 20 - NPX values log2 scale, Focus@24	ccl20	P78556	8.505 (0.933)	8.402 (0.881)	0.007 [-0.004, 0.018]	0.006 [-0.005, 0.017]	2
C-C motif chemokine 23 - NPX values log2 scale, Focus@24	ccl23	P55773	11.33 (0.451)	11.394 (0.486)	0.008 [-0.004, 0.019]	0.007 [-0.004, 0.018]	2
C-C motif chemokine 25 - NPX values log2 scale, Focus@24	ccl25	O15444	7.06 (0.586)	6.818 (0.627)	0.013 [0.002, 0.024]	0.017 [0.006, 0.029]	3
C-C motif chemokine 28 - NPX values log2 scale, Focus@24	ccl28	Q9NRJ3	1.912 (0.291)	2.061 (0.403)	0.011 [0.001, 0.02]	0.005 [-0.006, 0.017]	2
C-C motif chemokine 3 - NPX values log2 scale, Focus@24	ccl3	P10147	6.439 (0.499)	6.335 (0.487)	0.009 [-0.001, 0.02]	0.005 [-0.007, 0.016]	3
C-C motif chemokine 4 - NPX values log2 scale, Focus@24	ccl4	P13236	6.728 (0.49)	6.529 (0.538)	0.007 [-0.004, 0.017]	0.006 [-0.005, 0.017]	3
Natural killer cell receptor 2B4 - NPX values log2 scale, Focus@24	cd244	Q9BZW8	6.808 (0.345)	6.713 (0.367)	-0.005 [-0.016, 0.007]	-0.003 [-0.014, 0.008]	2
CD40L receptor - NPX values log2 scale, Focus@24	cd40	P25942	11.626 (0.37)	11.61 (0.365)	-0.005 [-0.017, 0.006]	-0.01 [-0.022, 0.001]	2
T-cell surface glycoprotein CD5 - NPX values log2 scale, Focus@24	cd5	P06127	6.918 (0.335)	6.938 (0.343)	0.004 [-0.007, 0.015]	-0.001 [-0.013, 0.01]	2
T cell surface glycoprotein CD6 isoform - NPX values log2 scale, Focus@24	cd6	P30203	6.533 (0.493)	6.439 (0.516)	-0.005 [-0.016, 0.006]	-0.005 [-0.016, 0.007]	2
T-cell surface glycoprotein CD8 alpha chain - NPX values log2 scale, Focus@24	cd8a	P01732	10.543 (0.606)	10.585 (0.586)	0.015 [0.003, 0.026]	0.012 [0, 0.023]	2
CUB domain-containing protein 1 - NPX values log2 scale, Focus@24	cdcp1	Q9H5V8	2.622 (0.452)	2.588 (0.468)	0.019 [0.009, 0.029]	0.011 [-0.001, 0.022]	3
Cholesterol mmol/L, Focus@24	chol	NA	4.352 (0.834)	4.503 (0.84)	0.006 [-0.005, 0.017]	0.001 [-0.011, 0.012]	2
C-Reactive Protein mg/L, Focus@24	crp	P02741	1.53 (2.75)	2.676 (6.207)	0.008 [-0.003, 0.02]	-0.007 [-0.019, 0.006]	1
Macrophage colony-stimulating factor 1 - NPX values log2 scale, Focus@24	csf1	P09603	10.422 (0.215)	10.523 (0.245)	0.004 [-0.007, 0.015]	-0.008 [-0.019, 0.004]	1
Cystatin D - NPX values log2 scale, Focus@24	cst5	P28325	6.088 (0.455)	6.025 (0.458)	-0.01 [-0.022, 0.001]	-0.005 [-0.016, 0.007]	2
Fractalkine - NPX values log2 scale, Focus@24	cx3cl1	P78423	4.762 (0.368)	4.755 (0.406)	0.004 [-0.007, 0.015]	0.004 [-0.006, 0.015]	2
C-X-C motif chemokine 1 - NPX values log2 scale, Focus@24	cxcl1	P09341	8.851 (0.564)	8.897 (0.589)	0.001 [-0.01, 0.012]	-0.001 [-0.012, 0.01]	2
C-X-C motif chemokine 10 - NPX values log2 scale, Focus@24	cxcl10	P02778	9.411 (0.783)	9.388 (0.796)	-0.007 [-0.019, 0.004]	-0.008 [-0.02, 0.003]	2
C-X-C motif chemokine 11 - NPX values log2 scale, Focus@24	cxcl11	O14625	11.52 (0.667)	11.377 (0.732)	-0.012 [-0.022, -0.001]	-0.007 [-0.018, 0.004]	2
C-X-C motif chemokine 5 - NPX values log2 scale, Focus@24	cxcl5	P42830	9.677 (0.953)	10.145 (0.976)	0.012 [0.001, 0.023]	0.003 [-0.008, 0.014]	3
C-X-C motif chemokine 6 - NPX values log2 scale, Focus@24	cxcl6	P80162	10.09 (0.489)	9.78 (0.548)	-0.009 [-0.02, 0.002]	-0.002 [-0.014, 0.01]	2
C-X-C motif chemokine 9 - NPX values log2 scale, Focus@24	cxcl9	Q07325	7.486 (0.724)	7.417 (0.788)	-0.002 [-0.013, 0.01]	0.001 [-0.01, 0.012]	2
Delta and Notch-like epidermal growth factor-related receptor, Focus@24	dner	Q8NFT8	9.506 (0.256)	9.374 (0.261)	-0.004 [-0.015, 0.008]	0.008 [-0.003, 0.02]	2
Protein S100-A12 - NPX values log2 scale, Focus@24	enrage	P80511	4.438 (0.875)	4.16 (0.848)	-0.001 [-0.013, 0.01]	0.002 [-0.009, 0.014]	2
Eosinophils 10^9/L, Focus@24	eosinophils	NA	0.2 (0.175)	0.17 (0.147)	-0.002 [-0.014, 0.009]	-0.001 [-0.013, 0.011]	2
Fibroblast growth factor 19 - NPX values log2 scale, Focus@24	fgf19	O95750	9.008 (0.892)	8.874 (0.904)	0.012 [0.001, 0.023]	0.016 [0.005, 0.027]	3
Fibroblast growth factor 21 - NPX values log2 scale, Focus@24	fgf21	Q9NSA1	5.13 (1.509)	5.107 (1.373)	0.013 [0.002, 0.023]	0.009 [-0.003, 0.021]	3
Fibroblast growth factor 23 - NPX values log2 scale, Focus@24	fgf23	Q9GZV9	1.346 (0.355)	1.452 (0.593)	0.005 [-0.006, 0.015]	0 [-0.012, 0.012]	2
Fibroblast growth factor 5 - NPX values log2 scale, Focus@24	fgf5	P12034	2.075 (0.346)	2.063 (0.323)	0.001 [-0.011, 0.012]	0 [-0.011, 0.012]	2
Fms-related tyrosine kinase 3 ligand - NPX values log2 scale, Focus@24	flt3l	P49771	9.31 (0.412)	9.441 (0.403)	0.005 [-0.006, 0.016]	-0.002 [-0.013, 0.009]	2
Glial cell line-derived neurotrophic factor - NPX values log2 scale, Focus@24	gdnf	P39905	1.584 (0.333)	1.511 (0.372)	0.008 [-0.003, 0.019]	0.01 [-0.001, 0.021]	3
Gamma-glutamyl transpeptidase U/L, Focus@24	ggt	P19440	23.734 (18.268)	17.804 (19.369)	0.001 [-0.009, 0.011]	0.003 [-0.013, 0.018]	1
Glucose mmol/L, Focus@24	glucose	NA	5.476 (0.813)	5.19 (0.588)	0.001 [-0.01, 0.012]	0.014 [-0.001, 0.029]	2
Hyaluronic Acid ug/L, Focus@24	ha	NA	13.787 (9.706)	11.572 (10.662)	-0.006 [-0.02, 0.009]	-0.002 [-0.014, 0.011]	1
Haemoglobin g/L, Focus@24	hb	NA	151.611 (8.728)	133.847 (9.14)	-0.019 [-0.03, -0.008]	-0.003 [-0.018, 0.013]	1
Haematocrit/Packed cell volume L/L, Focus@24	hct	NA	0.444 (0.026)	0.399 (0.026)	-0.022 [-0.033, -0.011]	-0.011 [-0.025, 0.003]	1
High-density lipoprotein mmol/L, Focus@24	hdl	NA	1.4 (0.368)	1.649 (0.426)	-0.004 [-0.016, 0.007]	-0.005 [-0.017, 0.007]	2
Hepatocyte growth factor - NPX values log2 scale, Focus@24	hgf	P14210	8.434 (0.313)	8.258 (0.357)	0.012 [0.001, 0.023]	0.012 [0, 0.025]	3
Interferon gamma - NPX values log2 scale, Focus@24	if_ngamma	P01579	6.969 (1.062)	7.059 (1.062)	0.001 [-0.01, 0.012]	0 [-0.011, 0.011]	2
Interleukin-10 - NPX values log2 scale, Focus@24	il10	P22301	4.217 (0.655)	4.135 (0.737)	0.001 [-0.01, 0.012]	0.003 [-0.008, 0.014]	2
Interleukin-10 receptor subunit alpha - NPX values log2 scale, Focus@24	il10ra	Q13651	2.022 (0.665)	2.128 (0.813)	0.006 [-0.005, 0.016]	0.004 [-0.007, 0.014]	2
Interleukin-10 receptor subunit beta - NPX values log2 scale, Focus@24	il10rb	Q08334	7.806 (0.304)	7.793 (0.303)	0.001 [-0.01, 0.012]	-0.003 [-0.014, 0.009]	2
Interleukin-12 subunit beta - NPX values log2 scale, Focus@24	il12b	P29460	7.382 (0.574)	7.566 (0.58)	0.002 [-0.01, 0.013]	-0.003 [-0.015, 0.008]	2
Interleukin-13 - NPX values log2 scale, Focus@24	il13	P35225	0.746 (0.787)	0.755 (0.833)	0 [-0.011, 0.012]	-0.002 [-0.014, 0.01]	2
Interleukin-15 receptor subunit alpha - NPX values log2 scale, Focus@24	il15ra	Q13261	2.307 (0.276)	2.173 (0.301)	-0.004 [-0.015, 0.007]	-0.002 [-0.014, 0.01]	2
Interleukin-17A - NPX values log2 scale, Focus@24	il17a	Q16552	3.288 (0.633)	3.315 (0.592)	0.01 [0, 0.021]	0.009 [-0.001, 0.02]	2
Interleukin-17C - NPX values log2 scale, Focus@24	il17c	Q9P0M4	3.903 (0.663)	3.587 (0.673)	-0.004 [-0.015, 0.007]	0.002 [-0.009, 0.013]	2
Interleukin-18 - NPX values log2 scale, Focus@24	il18	Q14116	9.346 (0.538)	9.185 (0.565)	0.01 [-0.001, 0.021]	0.006 [-0.005, 0.018]	2
Interleukin-18 receptor 1 - NPX values log2 scale, Focus@24	il18r1	Q13478	8.538 (0.44)	8.493 (0.422)	0.009 [-0.002, 0.02]	0.003 [-0.009, 0.015]	2
Interleukin-1 alpha - NPX values log2 scale, Focus@24	il1alpha	P01583	-1.7 (0.407)	-1.642 (0.431)	0.003 [-0.008, 0.013]	0 [-0.014, 0.014]	1
Interleukin-2 - NPX values log2 scale, Focus@24	il2	P60568	1.254 (0.236)	1.268 (0.259)	0.004 [-0.007, 0.015]	0.001 [-0.01, 0.012]	1
Interleukin-20 - NPX values log2 scale, Focus@24	il20	Q9NYY1	1.342 (0.342)	1.348 (0.39)	0 [-0.011, 0.011]	-0.008 [-0.022, 0.007]	1
Interleukin-20 receptor subunit alpha - NPX values log2 scale, Focus@24	il20ra	Q9UHF4	1.627 (0.522)	1.619 (0.535)	-0.001 [-0.013, 0.01]	-0.001 [-0.012, 0.011]	1
Interleukin-22 receptor subunit alpha-1 - NPX values log2 scale, Focus@24	il22ra1	Q8N6P7	2.072 (0.637)	2.028 (0.656)	0.001 [-0.01, 0.012]	0.001 [-0.01, 0.012]	2
Interleukin-24 - NPX values log2 scale, Focus@24	il24	Q13007	2.196 (0.757)	2.195 (0.747)	-0.004 [-0.015, 0.008]	-0.003 [-0.015, 0.008]	1
Interleukin-2 receptor subunit beta - NPX values log2 scale, Focus@24	il2rb	P14784	1.716 (0.482)	1.747 (0.56)	0.004 [-0.006, 0.015]	0.002 [-0.009, 0.013]	2
Interleukin-33 - NPX values log2 scale, Focus@24	il33	O95760	1.434 (0.266)	1.473 (0.352)	0.004 [-0.005, 0.014]	0.005 [-0.006, 0.016]	2
Interleukin-4 - NPX values log2 scale, Focus@24	il4	P05112	1.651 (0.675)	1.537 (0.62)	0.005 [-0.006, 0.016]	0.006 [-0.005, 0.018]	2
Interleukin-5 - NPX values log2 scale, Focus@24	il5	P05113	1.864 (1.256)	2.058 (1.333)	0.002 [-0.009, 0.013]	-0.002 [-0.014, 0.009]	2
Interleukin-6 - NPX values log2 scale, Focus@24	il6	P05231	3.44 (0.754)	3.47 (0.8)	0.021 [0.012, 0.031]	0.016 [0.004, 0.027]	3
Interleukin-7 - NPX values log2 scale, Focus@24	il7	P13232	2.009 (0.568)	2.094 (0.526)	-0.002 [-0.013, 0.01]	-0.006 [-0.018, 0.007]	2
Interleukin-8 - NPX values log2 scale, Focus@24	il8	P10145	4.671 (0.482)	4.566 (0.482)	0.006 [-0.004, 0.017]	0.008 [-0.003, 0.019]	2
Insulin uU/mL, Focus@24	insulin	P01308	9.146 (8.753)	10.148 (9.746)	0.018 [0.007, 0.029]	0.007 [-0.006, 0.02]	3
Latency-associated peptide transforming growth factor beta-1, Focus@24	laptg_fbeta1	P01137	7.605 (0.325)	7.596 (0.31)	0.004 [-0.007, 0.015]	0.001 [-0.01, 0.012]	2
Low-density lipoprotein mmol/L, Focus@24	ldl	NA	2.461 (0.766)	2.437 (0.756)	0.008 [-0.003, 0.019]	0.002 [-0.009, 0.014]	2
Leukemia inhibitory factor - NPX values log2 scale, Focus@24	lif	P15018	0.277 (0.459)	0.312 (0.546)	0.001 [-0.01, 0.012]	-0.003 [-0.015, 0.01]	1
Leukemia inhibitory factor receptor - NPX values log2 scale, Focus@24	lifr	P42702	4.286 (0.284)	4.225 (0.323)	0.006 [-0.005, 0.017]	0.007 [-0.004, 0.018]	3
Lymphocytes 10^9/L, Focus@24	lymphocytes	NA	1.877 (0.488)	1.988 (0.509)	0.004 [-0.007, 0.015]	-0.006 [-0.018, 0.006]	1
Mean cell heamoglobin pg, Focus@24	mch	NA	29.774 (1.378)	29.557 (1.658)	-0.002 [-0.013, 0.009]	0.003 [-0.009, 0.015]	2
Mean cell heamoglobin concentration g/L, Focus@24	mchc	NA	342.135 (10.601)	335.447 (10.354)	0.004 [-0.007, 0.015]	0.015 [0.003, 0.028]	2
Monocyte chemotactic protein 1 - NPX values log2 scale, Focus@24	mcp1	P13500	12.622 (0.377)	12.365 (0.394)	-0.004 [-0.015, 0.008]	0 [-0.012, 0.012]	3
Monocyte chemotactic protein 2 - NPX values log2 scale, Focus@24	mcp2	P80075	9.688 (0.572)	9.489 (0.608)	0.001 [-0.011, 0.012]	0.003 [-0.008, 0.014]	3
Monocyte chemotactic protein 3 - NPX values log2 scale, Focus@24	mcp3	P80098	3.004 (0.522)	2.837 (0.56)	0.005 [-0.006, 0.015]	0 [-0.012, 0.012]	2
Monocyte chemotactic protein 4 - NPX values log2 scale, Focus@24	mcp4	Q99616	16.051 (0.682)	15.592 (0.751)	-0.011 [-0.022, 0]	-0.007 [-0.019, 0.005]	2
Mean cell volume fL, Focus@24	mcv	NA	87.043 (3.666)	88.106 (4.164)	-0.005 [-0.016, 0.006]	-0.006 [-0.017, 0.006]	2
Matrix metalloproteinase-1 - NPX values log2 scale, Focus@24	mmp1	P03956	12.342 (0.834)	12.236 (0.921)	0.009 [-0.003, 0.02]	0.007 [-0.004, 0.019]	2
Matrix metalloproteinase-10 - NPX values log2 scale, Focus@24	mmp10	P09238	9.572 (0.605)	9.477 (0.673)	-0.003 [-0.015, 0.008]	-0.004 [-0.015, 0.008]	2
Monocytes 10^9/L, Focus@24	monocytes	NA	0.497 (0.151)	0.466 (0.142)	0.012 [0.001, 0.022]	0.01 [-0.002, 0.022]	3
Neutrophils 10^9/L, Focus@24	neutrophils	NA	3.14 (1.18)	3.699 (1.479)	0.022 [0.012, 0.032]	0.013 [0.002, 0.024]	3
Neurturin - NPX values log2 scale, Focus@24	nrtn	Q99748	1.296 (0.503)	1.322 (0.546)	0 [-0.012, 0.011]	-0.006 [-0.019, 0.007]	2
Neurotrophin-3 - NPX values log2 scale, Focus@24	nt3	P20783	3.183 (0.631)	3.097 (0.669)	-0.003 [-0.015, 0.008]	-0.003 [-0.014, 0.008]	2
Osteoprotegerin - NPX values log2 scale, Focus@24	opg	O00300	10.045 (0.318)	10.208 (0.408)	0.004 [-0.007, 0.015]	-0.002 [-0.013, 0.009]	2
Oncostatin-M - NPX values log2 scale, Focus@24	osm	P13725	2.889 (0.628)	3.014 (0.709)	0.009 [-0.002, 0.02]	0.003 [-0.008, 0.014]	2
Procollagen-3 N-Terminal Peptide ug/L, Focus@24	p3np	NA	3.36 (0.95)	3.421 (1.062)	-0.001 [-0.012, 0.011]	-0.004 [-0.016, 0.009]	2
Programmed cell death 1 ligand 1 - NPX values log2 scale, Focus@24	pdl1	Q9NZQ7	6.239 (0.382)	6.125 (0.394)	-0.004 [-0.015, 0.008]	-0.002 [-0.014, 0.009]	2
Platelet count 10^9/L, Focus@24	platelets	NA	237.847 (49.512)	264.034 (59.114)	0.016 [0.006, 0.027]	0.009 [-0.003, 0.021]	2
Red blood cell count 10^12/L, Focus@24	rbc	NA	5.101 (0.344)	4.537 (0.321)	-0.018 [-0.029, -0.007]	-0.006 [-0.022, 0.01]	1
Stem cell factor - NPX values log2 scale, Focus@24	scf	P21583	9.912 (0.368)	9.751 (0.43)	-0.003 [-0.014, 0.009]	0.004 [-0.007, 0.015]	2
SIR2-like protein - NPX values log2 scale, Focus@24	sirt2	Q8IXJ6	3.456 (0.793)	3.414 (0.783)	0.004 [-0.006, 0.015]	0 [-0.011, 0.012]	2
Signaling lymphocytic activation molecule - NPX values log2 scale, Focus@24	slamf1	Q13291	3.111 (0.429)	2.91 (0.421)	-0.005 [-0.016, 0.007]	0 [-0.012, 0.012]	2
Sulfotransferase 1A1 - NPX values log2 scale, Focus@24	st1a1	P50225	2.866 (1.054)	2.902 (1.038)	0.004 [-0.007, 0.015]	0.001 [-0.01, 0.012]	2
STAM-binding protein - NPX values log2 scale, Focus@24	stambp	O95630	4.66 (0.591)	4.517 (0.576)	0.001 [-0.01, 0.012]	-0.001 [-0.012, 0.011]	2
Eukaryotic translation initiation factor 4E-binding protein 1 - NPX values log2 scale, Focus@24	tf4ebp1	Q13541	7.369 (0.865)	7.135 (0.868)	0.013 [0.003, 0.024]	0.011 [0, 0.022]	3
Transforming growth factor alpha - NPX values log2 scale, Focus@24	tg_falpha	P01135	3.018 (0.264)	3.027 (0.254)	0.004 [-0.007, 0.015]	0.003 [-0.009, 0.014]	2
Tumor necrosis factor - NPX values log2 scale, Focus@24	tnf	P01375	4.385 (0.466)	4.356 (0.491)	0.005 [-0.006, 0.015]	0.002 [-0.01, 0.014]	2
TNF-beta - NPX values log2 scale, Focus@24	tnfb	P01374	5.655 (0.426)	5.715 (0.427)	-0.007 [-0.018, 0.005]	-0.01 [-0.021, 0.001]	1
Tumor necrosis factor receptor superfamily member 9 - NPX values log2 scale, Foc	tnfrsf9	Q07011	6.756 (0.372)	6.618 (0.389)	-0.005 [-0.016, 0.006]	-0.004 [-0.015, 0.008]	2
Tumor necrosis factor ligand superfamily member 14 - NPX values log2 scale, Focu	tnfsf14	O43557	4.673 (0.51)	4.689 (0.47)	0.009 [-0.002, 0.019]	-0.001 [-0.013, 0.011]	2
TNF-related apoptosis-inducing ligand - NPX values log2 scale, Focus@24	trail	P50591	8.165 (0.31)	7.913 (0.362)	0.007 [-0.005, 0.018]	0.01 [-0.002, 0.023]	3
TNF-related activation-induced cytokine - NPX values log2 scale, Focus@24	trance	O14788	5.527 (0.652)	5.198 (0.695)	-0.013 [-0.024, -0.002]	-0.011 [-0.023, 0]	1
Triglycerides mmol/L, Focus@24	trig	NA	1.085 (0.729)	0.916 (0.416)	0.001 [-0.01, 0.012]	-0.003 [-0.015, 0.009]	1
Thymic stromal lymphopoietin - NPX values log2 scale, Focus@24	tslp	Q969D9	1.536 (0.639)	1.535 (0.645)	-0.001 [-0.013, 0.01]	-0.001 [-0.013, 0.01]	2
Tumor necrosis factor (Ligand) superfamily, member 12 - NPX values log2 scale, F	tweak	O43508	8.994 (0.34)	8.775 (0.406)	-0.008 [-0.019, 0.003]	0.001 [-0.011, 0.013]	2
Urokinase-type plasminogen activator - NPX values log2 scale, Focus@24	u_pa	P00749	10.835 (0.295)	10.63 (0.367)	-0.008 [-0.019, 0.003]	-0.005 [-0.018, 0.007]	2
Vascular endothelial growth factor A - NPX values log2 scale, Focus@24	vegfa	P15692	10.708 (0.297)	10.767 (0.302)	0.013 [0.002, 0.024]	0.002 [-0.01, 0.013]	2
Very low-density lipoprotein mmol/L, Focus@24	vldl	NA	0.49 (0.286)	0.418 (0.19)	0.001 [-0.01, 0.012]	-0.003 [-0.015, 0.009]	1
White blood cell count 10^9/L, Focus@24	wbc	NA	5.752 (1.463)	6.362 (1.759)	0.021 [0.011, 0.031]	0.01 [-0.001, 0.021]	3
